# Tat_BioV: Tattoo ink exposure and biokinetics of selected tracers in a short-term clinical study of 24 subjects

**DOI:** 10.1101/2024.08.16.24311916

**Authors:** Susanne Kochs, Sandra Schiewe, Milena Foerster, Kathrin Hillmann, Claudia Blankenstein, Martina C. Meinke, Josephine Kugler, David Kocovic, Andreas Luch, Ulrike Blume-Peytavi, Ines Schreiver

**Affiliations:** German Federal Institute for Risk Assessment (BfR), Department of Chemical and Product Safety, Berlin, Germany; International Agency for Research on Cancer (IARC), Environment and Lifestyle Epidemiology Branch, Lyon, France; Charité-Universitätsmedizin Berlin, Corporate Member of Freie Universität Berlin and Humboldt Universität zu Berlin, Department of Dermatology, Venereology and Allergology, Clinical Research Center for Hair and Skin Science, Berlin, Germany; Charité-Universitätsmedizin Berlin, Corporate Member of Freie Universität Berlin and Humboldt Universität zu Berlin, Department of Dermatology, Venereology and Allergology, Center of Experimental and Applied Cutaneous Physiology, Berlin, Germany; Institute for Medicines and Medical Devices of Montenegro, Center for Inspection Supervision and Market Control, Podgorica, Montenegro

## Abstract

**Background:** About one-fifth of people in industrialised countries are tattooed, potentially putting them at risk of exposure to possible carcinogenic or otherwise harmful substances. Health risks are directly correlated with the amounts of substances introduced, yet reliable data on the systemic exposure to tattoo inks are lacking.

**Objectives:** This study aims to determine the exposure to soluble tattoo ink ingredients and their excretion within 24 hours after tattooing. Comparative *in vivo* and *in vitro* experiments were conducted to determine the change in metabolite exposure between tattooing and oral exposure.

**Methods:** In a clinical study, 24 subjects were tattooed with black or red tattoo ink to which the tracer substances potassium iodide, 4-aminobenzoic acid (PABA) and 2-phenoxyethanol (PEtOH) had been added to mimic known hazardous substances found in tattoo inks. Tracers and their metabolites were quantified in blood, urine, ink, and consumables pre- and post-tattooing. Tattooed skin area was determined using picture analysis. PABA metabolism upon tattooing was compared to peroral administration. Skin fibroblasts and macrophages were tested *in vitro* for their ability to metabolise PABA.

**Results:** All tracers or their metabolites were identified in urine; iodide and the PABA metabolite 4-acetamidobenzoic acid (ACD) were identified in plasma. The worst-case scenario for systemic ink exposure was estimated to be 0.31 g of ink per tattoo session (75^th^ percentile). Peroral administration resulted in lower levels of ACD than tattooing. Fibroblasts and macrophages were capable of converting PABA into ACD.

**Discussion:** Our results are the first human *in vivo* data on soluble tattoo ink ingredients and suggest that the overall exposure might be lower than the estimates previously used for regulatory purposes. In addition, the first-pass effect by skin metabolism leads to an altered metabolite profile compared to oral exposure. Skin metabolism might also contribute to detoxification of certain carcinogenic substances through *N*-acetylation.
