## Supplemental Excel File for "Tat_BioV: Tattoo ink exposure and biokinetics of selected tracers in a short-term clinical study of 24 subjects"

### Sheet: Subjects and session
		Black 1	Black 2	Black 3	Black 4	Black 5	Black 6	Black 7	Black 8	Black 9	Black 10	Black 11	Black 12	Black 13	Black 14	Red 1	Red 2	Red 3	Red 4	Red 5	Red 6	Red 7	Red 8	Red 9	Red 10
Age	years	20-24	25-29	40-44	35-39	30-34	25-29	35-39	25-29	25-29	40-44	25-29	35-39	30-34	40-44	35-39	25-29	25-29	35-39	35-39	35-39	25-29	30-34	20-24	25-29
Height	cm	179	185	180	184	186	172	186	183	180	180	193	164	190	193	184	172	189	161	185	180	192	179	165	175
Weight	kg	85	85	85	81	72	68	94.3	75	64	75	98	73	84	87	80	73	82	62	90	86.5	73	77	64	97
Body fat	%	29.83	15.15	23.4556	12.81	13.47	13.09	25.32	14.97	11.4	20.76	36.58	32.39	9.07	7.73	12.51	19.43	20.24	22.85	22.58	9.31	24.26	17.33	11.23	24.88
Duration of session	min	271	206	305	255	440	340	130	200	177	277	260	171	231	188	119	125	210	165	155	175	120	130	95	160
Placement of tattoo		Upper arm, outer	Shoulder	Upper arm, inner	Upper arm, outer	Upper arm, outer	Thigh, outer	Thigh, front	Thigh, outer	Tibia, front + outer	Thigh, front + outer	Shoulder + back	Calf	Thigh, front	Calf	Upper arm, outer	Tibia	Upper arm, inside elbow, forearm	Tibia, front + outer	Thorax	Knee	Thigh, front	Thigh, front	Thigh, front	Clavicle + thorax
Size of tattoo	cm²	246.5	62	143.7	185.2	104	62	49	80	84	150.5	107.5	90.5	63.5	80.5	59	146.5	22	17.5	41	28	80	51.5	38.8	80.6
Ink bottle after	g	42.01	41.95	41.87	41.83	41.57	41.55	41.63	40.79	40.71	36.51	40.73	40.6	40.51	40.72	42.19	41.7	40.78	40.76	40.81	40.53	40.54	40.74	40.74	40.61
Ink bottle before	g	33.79	37.87	37.02	38.49	37.4	39.2	39.02	35.28	37.71	25.3	37.03	39.6	36.65	36.56	40.12	34.24	37.66	39.02	34.82	36.03	34.24	37.65	36.26	39.07
Removed ink from bottle	g	8.22	4.08	4.85	3.34	4.17	2.35	2.61	5.51	3	11.21	3.7	1	3.86	4.16	2.07	7.46	3.12	1.74	5.99	4.5	6.3	3.09	4.48	1.54
Calculated amount of ink from consumables (iodine)	mg	2.16115	0.924452	1.2604	1.24671	0.763529	0.735361	0.241858	1.60696	n/a	1.29426	0.762012	0.246788	1.3791	0.618329	1.1688	0.780263	0.86804	n/a	1.19976	0.465921	0.860803	0.251843	0.494265	0.299254
Ink per area	mg/cm²	8.76736	14.9105	8.77104	6.73168	7.34162	11.8607	4.93588	20.087	n/a	8.59971	7.08848	2.72694	21.7182	7.68111	19.8101	5.32603	39.4564	n/a	29.2624	16.64	10.76	4.89015	12.7388	3.71283
Urine A	ml	797	1800	2170	440	1450	450	1730	2850	1405	1830	290	1150	680	300	662	2085	1150	825	650	1190	1130	1010	1580	1330
Urine B	ml	1352	840	2030	116	1670	430	1010	1310	1450	1050	650	610	900	690	802	1260	730	224	130	1590	2010	1830	2080	1810
Urine C	ml	652	500	2100	222	1090	168	1000	1650	490	360	610	130	860	1040	196	930	710	1250	510	605	850	870	830	810
Urine D	ml	562	1030	570	480	1570	270	1200	990	1470	790	1190	90	0	210	640	1110	970	950	240	270	310	200	915	210
Urine E	ml	1122	350	270	0	670	146	900	230	350	330	270	0	510	500	120	690	470	250	490	310	500	850	165	430
Urine F	ml	787	1600	670	1096	510	430	730	890	1630	990	990	450	570	590	580	910	430	198	370	1150	430	1150	1400	1390
Urine A start	HH:MM	09:00:00	09:00:00	09:00:00	09:00:00	09:00:00	09:00:00	09:00:00	09:00:00	09:00:00	09:00:00	09:00:00	09:00:00	09:00:00	09:00:00	09:00:00	09:00:00	09:00:00	09:00:00	09:00:00	09:00:00	09:00:00	09:00:00	09:00:00	09:00:00
Urine A end	HH:MM	21:00:00	21:00:00	21:00:00	21:00:00	21:00:00	21:00:00	21:00:00	21:00:00	21:00:00	21:00:00	21:00:00	21:00:00	21:00:00	21:00:00	21:00:00	21:00:00	21:00:00	21:00:00	21:00:00	21:00:00	21:00:00	21:00:00	21:00:00	21:00:00
Urine B start	HH:MM	21:00:00	21:00:00	21:00:00	21:00:00	21:00:00	21:00:00	21:00:00	21:00:00	21:00:00	21:00:00	21:00:00	21:00:00	21:00:00	21:00:00	21:00:00	21:00:00	21:00:00	21:00:00	21:00:00	21:00:00	21:00:00	21:00:00	21:00:00	21:00:00
Urine B end	HH:MM	09:00:00	10:24:00	09:55:00	09:50:00	09:00:00	10:00:00	10:10:00	09:40:00	10:35:00	09:40:00	11:10:00	09:00:00	09:40:00	11:00:00	10:07:00	10:00:00	10:00:00	09:30:00	09:30:00	12:50:00	13:00:00	12:40:00	09:50:00	10:05:00
Urine C start	HH:MM	09:00:00	10:24:00	09:55:00	09:56:00	10:10:00	10:00:00	10:10:00	09:40:00	10:35:00	09:45:00	11:10:00	09:00:00	09:40:00	11:00:00	10:08:00	10:00:00	10:00:00	09:30:00	09:30:00	12:50:00	13:00:00	12:40:00	11:41:00	10:05:00
Urine C end	HH:MM	14:00:00	14:24:00	13:55:00	13:56:00	14:10:00	14:00:00	14:10:00	13:38:00	14:35:00	13:43:00	15:10:00	13:12:00	13:40:00	15:00:00	14:08:00	14:00:00	14:00:00	13:30:00	13:30:00	16:50:00	17:00:00	16:40:00	15:41:00	14:05:00
Urine D start	HH:MM	14:00:00	14:24:00	13:55:00	13:56:00	14:10:00	14:10:00	14:10:00	13:38:00	14:35:00	13:45:00	15:10:00	13:12:00	13:40:00	15:00:00	14:08:00	14:00:00	14:00:00	13:30:00	13:30:00	16:50:00	17:10:00	16:40:00	15:41:00	14:05:00
Urine D end	HH:MM	18:00:00	18:24:00	17:55:00	17:56:00	18:10:00	18:00:00	18:10:00	17:38:00	18:35:00	17:45:00	19:10:00	17:12:00	17:40:00	19:00:00	18:08:00	18:00:00	18:00:00	17:30:00	17:30:00	20:50:00	21:10:00	20:40:00	19:41:00	18:05:00
Urine E start	HH:MM	18:00:00	18:24:00	17:55:00	17:56:00	18:10:00	18:00:00	18:10:00	17:38:00	18:35:00	17:43:00	19:10:00	17:12:00	17:40:00	19:00:00	18:08:00	18:00:00	18:00:00	17:30:00	17:30:00	20:50:00	21:10:00	20:40:00	19:41:00	18:05:00
Urine E end	HH:MM	22:00:00	22:24:00	21:55:00	21:56:00	22:10:00	22:00:00	22:10:00	21:38:00	22:35:00	21:43:00	23:10:00	21:12:00	21:40:00	23:00:00	22:08:00	22:00:00	22:00:00	21:30:00	21:30:00	00:50:00	01:10:00	00:40:00	23:41:00	22:05:00
Urine F start	HH:MM	22:00:00	22:24:00	21:55:00	21:56:00	22:10:00	22:00:00	22:10:00	21:38:00	22:35:00	21:43:00	23:10:00	21:12:00	21:40:00	23:00:00	22:08:00	22:00:00	22:00:00	21:30:00	21:30:00	00:50:00	01:10:00	00:40:00	23:41:00	22:05:00
Urine F end	HH:MM	10:00:00	10:24:00	09:55:00	09:56:00	10:10:00	10:00:00	10:00:00	09:38:00	10:35:00	09:40:00	11:00:00	09:12:00	09:40:00	11:00:00	10:08:00	10:00:00	10:00:00	09:30:00	09:30:00	12:50:00	13:10:00	12:40:00	11:41:00	10:05:00
Urine A/B correction factor		1	0.944882	0.963211	0.966443	1	0.96	0.953642	0.972973	0.938111	0.972973	0.917197	1	0.972973	0.923077	0.955541	0.96	0.96	0.979592	0.979592	0.862275	0.857143	0.86747	0.966443	0.956811	Urine correction factor → urine A + B deviate from 24 h → use of correction factor
Deviations from the protocol		liver ↑ approved by study physician			liver ↑ approved by study physician	potassium ↑ approved by study physician		liver ↑ approved by study physician			potassium ↑ approved by study physician					liver ↑ approved by study physician		potassium ↑ approved by study physician		liver ↑ approved by study physician				potassium false positive, repetition of testing ok	liver ↑ approved by study physician
					potassium ↑ approved by study physician	ibuprofen (400 mg) the day before tattooing										potassium ↑ approved by study physician
																coffee right before 24 h
Deviations from sampling times		urine			urine E empty				urine A seperated in two canisters due to volume (9-14, 14-21)		plasma 4 h → 5 h		urine E empty	urine D empty						plasma 24 h → 25 h	tattooing of outlines w/o tracers; urine B right before start of tattooing with tracer	no plasma 8 h	plasma 6 h → 5 h, 8 h → 6 h	no plasma 8 h
														plasma 24 h → 24.5 h							plasma 4 h → 5 h, 6 h → 7 h , no 8 h sample			urine B seperated in two canisters due to volume
Other		Circulatory problems during blood sampling							difficulties with blood sampling at 3 h and 4 h		difficulties with blood sampling, less volume
											weighing error during spiking; correction factor for iodine and PABA
											falling over of ink bottle, additional bag with wipes

### Sheet: Iodine
			Black 1	Black 2	Black 3	Black 4	Black 5	Black 6	Black 7	Black 8	Black 9	Black 10	Black 11	Black 12	Black 13	Black 14	Red 1	Red 2	Red 3	Red 4	Red 5	Red 6	Red 7	Red 8	Red 9	Red 10
Nominal concentration in ink		mg/gink	4.43386	4.43386	4.43386	4.43386	4.43386	4.43386	4.43386	4.43386	4.43386	6.05718	4.43386	4.43386	4.43386	4.43386	4.43386	4.43386	4.43386	4.43386	4.43386	4.43386	4.43386	4.43386	4.43386	4.43386
Actual concentration in ink		mg/gink	4.51949	4.47408	4.5947	2.72479	4.47989	4.6878	4.50151	4.61506	4.25013	5.92341	4.6401	4.41936	4.34192	4.52797	5.04979	4.54746	4.5322	4.23467	4.35524	4.55338	4.43098	4.47401	4.43393	4.59311
Accuracy		%	101.931	100.907	103.628	61.4542	101.038	105.727	101.526	104.087	95.8564	97.7915	104.652	99.6731	97.9266	102.123	113.892	102.562	102.218	95.5075	98.2269	102.696	99.9353	100.906	100.002	103.592
Iodine in consumables	mean	mg	26.864	13.9912	15.9158	5.70378	15.1038	7.15908	10.5	17.3055	15.5678	58.735	13.0266	3.33963	10.9999	15.7033	3.99581	29.617	9.98486	8.16911	21.2392	17.8865	24.1166	12.584	17.6722	5.50129
Iodine in consumables	STD	mg	0.088509	0.0955547	0.093978	0.0396625	0.308828	0.0696055	0.0307485	0.461297	0.110384	3.67516	0.0803008	0.0230503	0.130243	0.0601559	0.0324118	1.19493	0.0247298	0.0448715	0.229561	0.147065	0.106635	0.326657	0.168321	0.0311737
Ink in consumables	mean	g	6.05885	3.15555	3.5896	2.09329	3.40647	1.61464	2.36814	3.90304	3.51111	9.91574	2.93799	0.753212	2.4809	3.54167	0.901203	6.67974	2.25196	1.84244	4.79024	4.03408	5.4392	2.83816	3.98574	1.24075
Ink in consumables	STD	g	0.0199621	0.0215512	0.0211955	0.0145562	0.0696522	0.0156986	0.00693493	0.10404	0.0248958	0.620447	0.0181108	0.0051987	0.0293748	0.0135674	0.00731006	0.269501	0.0055775	0.0101202	0.0517746	0.0331686	0.0240502	0.0736734	0.0379627	0.00703084
Ink exposure calculated from consumables		g	2.16115	0.924452	1.2604	1.24671	0.763529	0.735361	0.241858	1.60696	n/a	1.29426	0.762012	0.246788	1.3791	0.618329	1.1688	0.780263	0.86804	n/a	1.19976	0.465921	0.860803	0.251843	0.494265	0.299254
Iodine calculated from consumables		mg	9.58224	4.09889	5.58843	3.39702	3.38538	3.26048	1.07236	7.12503	n/a	7.66641	3.37865	1.09422	6.11475	2.74158	5.18228	3.45957	3.84876	n/a	5.31956	2.06582	3.81668	1.11663	2.1915	1.32685
Urine A	mean	ng/ml	35.2222	31.9759	45.3509	244.692	71.8923	126.306	29.8766	12.1485	44.2614	30.9408	148.357	56.2165	19.0452	77.0162	97.1152	31.3658	79.8469	27.5236	156.755	19.2962	57.1534	43.907	13.6824	74.3264
Urine A	STD	ng/ml	1.06485	2.08205	0.82802	3.20141	0.697393	3.73285	0.546106	0.844631	1.29313	0.668489	3.82945	0.921576	0.633974	3.28695	0.424899	0.0770235	1.21875	0.631139	2.4966	0.844859	0.326266	0.924738	0.927082	2.41558
Urine B	mean	ng/ml	67.541	51.8225	45.1351	194.288	42.8097	83.1306	52.663	22.4734	36.5726	42.6488	171.338	111.643	19.2325	104.695	166.882	70.7139	66.7622	63.5505	139.85	59.3332	54.8428	25.28	23.459	25.6334
Urine B	STD	ng/ml	0.60585	0.863513	0.866696	3.90202	0.230552	2.66296	1.50482	0.298899	0.653844	0.963507	3.04108	0.677104	0.0957834	3.14912	5.14615	1.04434	0.21422	0.806597	2.38906	1.13565	2.8135	0.119608	0.328074	0.035351
Urine C	mean	ng/ml	847.67	363.306	101.426	704.862	253.669	762.809	158.641	458.81	210.089	1203.04	610.323	693.14	534.772	180.192	1254.77	416.56	185.965	71.1899	1542.77	238.869	343.713	333.578	572.659	351.715
Urine C	STD	ng/ml	8.69872	3.64965	3.03093	17.8111	4.25182	21.7195	4.68316	14.6618	2.3394	20.1692	2.72068	3.5585	10.8731	3.80062	13.0937	3.20427	4.65766	0.801687	26.5876	5.34866	0.809769	6.24218	3.32217	3.54219
Urine D	mean	ng/ml	1202.44	641.244	380.603	379.988	575.416	1414.72	145.484	805.116	404.193	974.819	384.94	1297.13	0	1484.56	280.592	402.43	157.503	64.77	2308.99	206.828	739.765	790.809	504.602	893.568
Urine D	STD	ng/ml	9.17547	3.38092	6.87811	2.24661	6.77048	34.654	3.33666	11.6275	3.0789	18.2692	2.74551	6.03573	0	30.4576	2.65369	3.4615	2.95136	0.468752	7.94178	3.25244	2.98011	9.85103	4.87249	17.9301
Urine E	mean	ng/ml	370.19	517.08	375.366	0	1374.35	878.145	74.0477	1487.16	461.688	1196.54	1076.17	0	716.007	445.022	628.148	456.163	253.123	111.076	1114.78	166.923	869.385	160.283	995.703	412.114
Urine E	STD	ng/ml	3.8186	14.9381	13.4807	0	15.0833	39.7992	1.01173	18.5943	4.70954	3.95309	21.5113	0	18.3194	3.50968	16.3552	5.43228	6.90183	0.905367	28.7126	2.66013	3.60481	1.49163	11.87	1.75018
Urine F	mean	ng/ml	771.417	271.148	155.915	99.8911	1502.39	776.027	129.476	571.889	149.731	925.886	440.222	354.631	462.627	141.561	454.204	1326.16	136.346	187.799	750.072	49.5755	648.954	209.506	329.218	150.415
Urine F	STD	ng/ml	6.63993	10.6385	5.70228	3.03636	8.89318	24.5593	3.51978	11.1822	2.75327	5.34065	7.04417	3.09781	6.9117	1.0353	12.144	13.7193	4.86688	2.09793	12.8364	1.22256	9.82458	2.98188	5.23279	2.24272
Urine A amount	mean	µg	28.0721	57.5566	98.4115	107.665	104.244	56.8378	51.6865	34.6234	62.1872	56.6217	43.0237	64.649	12.9507	23.1049	64.2903	65.3978	91.8239	22.707	101.891	22.9625	64.5833	44.3461	21.6182	98.8541
Urine A amount	STD	µg	1.06485	2.08205	0.82802	3.20141	0.697393	3.73285	0.546106	0.844631	1.29313	0.668489	3.82945	0.921576	0.633974	3.28695	0.424899	0.0770235	1.21875	0.631139	2.4966	0.844859	0.326266	0.924738	0.927082	2.41558
Urine B amount	mean	µg	91.3154	43.5309	91.6243	22.5374	71.4922	35.7462	53.1896	29.4402	53.0303	44.7812	111.37	68.1025	17.3092	72.2396	133.839	89.0995	48.7364	14.2353	18.1805	94.3398	110.234	46.2625	48.7948	46.3965
Urine B amount	STD	µg	0.60585	0.863513	0.866696	3.90202	0.230552	2.66296	1.50482	0.298899	0.653844	0.963507	3.04108	0.677104	0.0957834	3.14912	5.14615	1.04434	0.21422	0.806597	2.38906	1.13565	2.8135	0.119608	0.328074	0.035351
Urine C amount	mean	µg	552.681	181.653	212.996	156.479	276.5	128.152	158.641	757.036	102.943	433.094	372.297	90.1082	459.904	187.4	245.934	387.401	132.035	88.9874	786.814	144.516	292.156	290.212	475.307	284.889
Urine C amount	STD	µg	8.69872	3.64965	3.03093	17.8111	4.25182	21.7195	4.68316	14.6618	2.3394	20.1692	2.72068	3.5585	10.8731	3.80062	13.0937	3.20427	4.65766	0.801687	26.5876	5.34866	0.809769	6.24218	3.32217	3.54219
Urine D amount	mean	µg	675.769	660.481	216.944	182.394	903.402	381.973	174.581	797.065	594.164	770.107	458.079	103.77		311.758	179.579	446.697	152.778	61.5315	554.159	55.8437	229.327	158.162	411.251	187.649
Urine D amount	STD	µg	9.17547	3.38092	6.87811	2.24661	6.77048	34.654	3.33666	11.6275	3.0789	18.2692	2.74551	6.03573		30.4576	2.65369	3.4615	2.95136	0.468752	7.94178	3.25244	2.98011	9.85103	4.87249	17.9301
Urine E amount	mean	µg	415.354	180.978	101.349		920.816	128.209	66.6429	342.047	161.591	394.858	290.566		365.164	222.511	75.3778	314.752	118.968	27.769	546.242	51.7462	434.692	136.24	164.291	177.209
Urine E amount	STD	µg	3.8186	14.9381	13.4807		15.0833	39.7992	1.01173	18.5943	4.70954	3.95309	21.5113		18.3194	3.50968	16.3552	5.43228	6.90183	0.905367	28.7126	2.66013	3.60481	1.49163	11.87	1.75018
Urine F amount	mean	µg	607.105	433.837	104.463	109.481	766.219	333.692	94.5175	508.981	244.061	916.628	435.82	159.584	263.697	83.521	263.438	1206.8	58.629	37.1841	277.527	57.0118	279.05	240.932	460.905	209.076
Urine F amount	STD	µg	6.63993	10.6385	5.70228	3.03636	8.89318	24.5593	3.51978	11.1822	2.75327	5.34065	7.04417	3.09781	6.9117	1.0353	12.144	13.7193	4.86688	2.09793	12.8364	1.22256	9.82458	2.98188	5.23279	2.24272
Urine A+B amount		µg	119.387	101.088	190.036	130.202	175.736	92.584	104.876	64.0636	115.218	101.403	154.394	132.751	30.26	95.3445	198.13	154.497	140.56	36.9423	120.071	117.302	174.817	90.6085	70.413	145.251
Urine C+D+E+F amount		µg	2250.91	1456.95	635.751	448.354	2866.94	972.026	494.382	2405.13	1102.76	2514.69	1556.76	353.462	1088.76	805.19	764.329	2355.65	462.41	215.472	2164.74	309.118	1235.23	825.546	1511.75	858.824
Urine (CDEF) - Urine (AB)corrected		µg	2131.52	1361.43	452.707	322.521	2691.2	883.145	394.368	2342.8	994.673	2416.02	1415.15	220.711	1059.32	717.18	575.008	2207.34	327.472	179.284	2047.12	207.971	1085.38	746.946	1443.7	719.846
Urine recovery		%	22.2445	33.0788	7.97569	9.36564	79.4949	26.9727	36.3222	32.8569	n/a	31.4786	41.5068	20.1705	17.3107	25.8918	10.9257	63.6251	8.36242	n/a	38.4368	9.28518	27.7836	65.8172	65.7696	53.7795
Plasma 0 h	mean	ng/ml	49.2517	40.0608	48.551	37.2234	47.6575	43.3102	39.8753	41.5423	41.1189	30.8417	38.0855	37.4199	48.015	44.2841	38.1651	49.0402	49.344	37.977	47.9104	36.5346	40.0505	32.8451	46.2399	42.3824
Plasma 0 h	STD	ng/ml	7.47684	1.66051	2.10016	0.506175	0.232374	1.50291	1.97812	0.796053	1.12221	0.73519	0.291913	0.892134	2.45158	0.823279	2.64983	1.2919	1.10253	9.28846	1.93953	0.813133	1.18448	1.34023	1.18362	0.5249
Plasma 1 h	mean	ng/ml	55.0041	56.5285	48.2641	40.4416	56.3924	45.1496	44.8777	61.6191	58.9735	51.6915	62.696	39.4277	57.4026	48.6493	47.1651	44.009	53.7235	46.1772	64.1678	45.9969	71.4416	40.1248	92.6819	43.9593
Plasma 1 h	STD	ng/ml	1.11054	2.31925	0.35958	1.0222	0.739734	0.745285	0.472406	1.61176	1.58028	1.0948	2.11104	0.202931	0.907909	1.32404	1.48806	2.10924	0.196839	0.325279	1.12573	1.16353	0.166866	1.13446	0.771227	0.0915671
Plasma 2 h	mean	ng/ml	60.6008	63.6961	52.5574	42.2447	69.4382	45.6274	56.6935	93.6293	68.6462	56.918	71.2561	42.5153	69.804	62.5653	49.3517	102.549	56.2183	46.5839	113.55	41.3052	87.8518	57.3557	94.2596	69.1147
Plasma 2 h	STD	ng/ml	0.958344	1.54809	0.607963	0.682792	1.31951	0.220591	0.950358	3.23841	6.68996	7.56405	3.53698	0.313436	1.02767	1.9294	1.1002	1.09292	1.34354	0.656006	2.84727	0.818983	0.874219	1.1207	1.09865	1.38922
Plasma 3 h	mean	ng/ml	82.327	84.7675	54.3082	56.9892	74.5266	62.5041	54.5743	110.608	77.8926	90.8227	75.9177	50.2511	66.5371	72.2787	48.9766	87.0015	57.8301	50.8649	108.467	42.0687	78.1776	48.3641	88.9599	77.2694
Plasma 3 h	STD	ng/ml	11.4472	0.581693	0.648648	6.91169	0.907936	2.49023	1.33472	2.90139	2.53985	0.986821	1.3016	0.199689	0.83225	0.675755	0.542832	1.72025	1.01439	1.11504	1.27999	0.623521	0.657167	0.824973	0.928296	0.982384
Plasma 4 h	mean	ng/ml	80.9129	80.2857	56.1396	49.6386	65.9905	61.2926	50.51	97.8932	71.7842	108.12	76.4171	46.2439	82.514	76.1088	44.9732	80.1183	62.8059	48.6669	89.6496	39.4494	73.241	57.9317	85.519	75.3914
Plasma 4 h	STD	ng/ml	1.04221	3.13162	1.33046	1.98407	0.59035	2.57075	0.228397	1.14902	2.87746	0.571731	1.7865	0.114525	1.04427	1.35469	1.1719	0.132697	2.60131	1.63442	1.55833	0.776913	1.78163	1.94098	1.39314	1.06086
Plasma 6 h	mean	ng/ml	68.3663	61.7876	53.1035	43.6737	98.6608	68.4772	45.9196	87.3543	61.8437	99.5751	71.8581	43.1294	72.4469	68.0106	42.3401	73.4009	54.8914	47.9491	77.2025	37.638	68.308	46.4266	80.5814	68.8637
Plasma 6 h	STD	ng/ml	0.0590631	1.2133	1.85677	0.908354	0.466874	0.666797	0.628134	6.50775	1.25455	1.96656	1.24611	0.476026	1.68252	1.96733	1.35667	0.54476	1.34479	0.822579	1.62091	0.501701	1.25094	0.669812	0.373848	0.24145
Plasma 8 h	mean	ng/ml	60.9712	59.814	47.471	40.4442	103.732	72.8048	42.5429	72.5213	57.9952	90.2833	64.7974	40.9318	65.4916	61.3004	39.9702	68.6441	122.514	44.5575	66.8677			45.6982		61.3354
Plasma 8 h	STD	ng/ml	2.05334	0.766542	0.35514	0.636491	0.331771	9.59423	0.444315	1.95112	0.89679	0.840583	2.63391	0.22301	2.97415	1.09227	0.62695	0.386345	48.2303	1.06826	1.20191			1.21503		0.786014
Plasma 24 h	mean	ng/ml	43.4235	40.0378	42.9243	36.0446	55.8081	45.6827	42.6333	39.9778	43.019	44.2704	45.8071	34.1961	47.8291	44.205	39.4591	66.1202	51.2847	43.4183	46.4441	39.6441	45.1315	31.0382	54.1984	47.2806
Plasma 24 h	STD	ng/ml	0.636811	1.86553	1.1691	0.348606	0.911938	1.62169	0.880499	1.05958	1.05015	0.157573	0.402344	0.391887	1.12869	1.35563	0.954843	0.517941	0.369202	0.582238	0.791211	1.30523	0.273182	1.57258	1.2738	0.59698
Comments																			SD extremely high, outlier

### Sheet: PABA
			Black 1	Black 2	Black 3	Black 4	Black 5	Black 6	Black 7	Black 8	Black 9	Black 10	Black 11	Black 12	Black 13	Black 14	Red 1	Red 2	Red 3	Red 4	Red 5	Red 6	Red 7	Red 8	Red 9	Red 10
Nominal concentration in ink		mg/gink	30	30	30	30	30	30	30	30	30	40.9836	30	30	30	30	30	30	30	30	30	30	30	30	30	30
Actual concentration in ink		mg/gink	30.2707	31.4258	30.681	30.0255	28.7767	27.284	28.8774	29.5113	27.4105	43.22	28.9156	28.5377	28.9674	27.4985	30.8535	28.6561	27.6374	27.0142	30.5033	28.8833	29.6947	29.8101	30.2433	29.911
Accuracy		%	100.902	104.753	102.27	100.085	95.9223	90.9467	96.258	98.3711	91.3683	105.457	96.3855	95.1256	96.5581	91.6616	102.845	95.5202	92.1246	90.0473	101.678	96.2776	98.9823	99.3671	100.811	99.7032
Urine A PABA Hydrolysis		ng/ml	219.514	271.207	865.961	142.46	101.285	212.631	125.435	213.721	301.604	413.88	297.095	0	93.9898	260.29	319.739	84.8217	151.852	211.846	383.933	484.822	685.191	62.5624	0	232.867
Urine A PABA Hydrolysis		mol	1.27658e-06	3.56206e-06	1.37115e-05	4.57375e-07	1.07162e-06	6.98182e-07	1.5834e-06	4.44448e-06	3.09201e-06	5.52654e-06	6.28668e-07	0	4.66356e-07	5.69781e-07	1.54448e-06	1.29045e-06	1.27423e-06	1.27527e-06	1.82094e-06	4.20976e-06	5.64961e-06	4.61066e-07	0	2.25989e-06
Urine A ACD Hydrolysis		ng/ml	0	0	0	0	0	0	0	0	0	0	0	0	0	0	0	0	0	0	0	0	0	0	0	0
Urine A ACD Hydrolysis		mol	0	0	0	0	0	0	0	0	0	0	0	0	0	0	0	0	0	0	0	0	0	0	0	0
Urine A ACD		ng/ml	0	28.9119	96.4995	0	0	37.02	0	0	0	43.9978	55.8049	0	0	53.6011	31.8989	0	0	0	63.9097	162.102	222.003	0	0	0
Urine A ACD		mol	0	2.9064e-07	1.16947e-06	0	0	9.30368e-08	0	0	0	4.49664e-07	9.03807e-08	0	0	8.9805e-08	1.17934e-07	0	0	0	2.31999e-07	1.07731e-06	1.40102e-06	0	0	0
Urine A PAHA		ng/ml	0	0	0	0	0	0	0	0	0	0	0	0	0	0	0	0	0	0	0	0	0	0	0	0
Urine A PAHA		mol	0	0	0	0	0	0	0	0	0	0	0	0	0	0	0	0	0	0	0	0	0	0	0	0
Urine B PABA Hydrolysis		ng/ml	272.217	293.721	568.301	166.294	94.9675	149.7	101.044	242.964	251.426	300.242	500.584	548.748	114.549	196.852	403.675	73.3741	347.259	244.547	429.476	616.583	108.697	0	223.751	84.2938
Urine B PABA Hydrolysis		mol	2.68547e-06	1.80029e-06	8.41789e-06	1.40755e-07	1.15723e-06	4.69697e-07	7.44667e-07	2.32242e-06	2.66015e-06	2.30033e-06	2.37421e-06	2.44248e-06	7.5225e-07	9.91102e-07	2.3623e-06	6.74592e-07	1.84971e-06	3.99704e-07	4.0739e-07	7.15347e-06	1.5942e-06	0	3.39591e-06	1.11327e-06
Urine B ACD Hydrolysis		ng/ml	0	0	0	0	0	0	0	0	0	0	0	0	0	0	0	0	0	0	0	0	0	0	0	0
Urine B ACD Hydrolysis		mol	0	0	0	0	0	0	0	0	0	0	0	0	0	0	0	0	0	0	0	0	0	0	0	0
Urine B ACD		ng/ml	0	0	39.313	0	0	0	0	52.81	0	0	92.8751	0	0	43.4092	67.8649	0	0	34.865	116.479	200.009	0	0	0	0
Urine B ACD		mol	0	0	4.45695e-07	0	0	0	0	3.86361e-07	0	0	3.37146e-07	0	0	1.67277e-07	3.03966e-07	0	0	4.36158e-08	8.45665e-08	1.77604e-06	0	0	0	0
Urine B PAHA		ng/ml	0	0	0	0	0	0	0	0	0	0	0	0	0	0	0	0	0	0	0	0	0	0	0	0
Urine B PAHA		mol	0	0	0	0	0	0	0	0	0	0	0	0	0	0	0	0	0	0	0	0	0	0	0	0
Urine C PABA Hydrolysis		ng/ml	8666.27	5569.59	1065.05	5445.4	2810.1	5599.61	1868.21	4248.68	2864.76	10802.4	7356.74	5848.9	7825.24	1859.78	9200.76	3998.89	1701.05	685.173	11778.2	1473.36	5249.53	3872.4	5440.8	4533.97
Urine C PABA Hydrolysis		mol	4.12295e-05	2.03199e-05	1.63199e-05	8.82086e-06	2.235e-05	6.86429e-06	1.36318e-05	5.11524e-05	1.02427e-05	2.83759e-05	3.27449e-05	5.54812e-06	4.91049e-05	1.41131e-05	1.31585e-05	2.71363e-05	8.81259e-06	6.2494e-06	4.38305e-05	6.50416e-06	3.25587e-05	2.45826e-05	3.29511e-05	2.67974e-05
Urine C ACD Hydrolysis		ng/ml	0	0	0	0	0	0	0	0	0	590.325	0	0	0	0	154.63	0	0	0	840.654	73.5392	0	0	0	0
Urine C ACD Hydrolysis		mol	0	0	0	0	0	0	0	0	0	1.18686e-06	0	0	0	0	1.6926e-07	0	0	0	2.39438e-06	2.48474e-07	0	0	0	0
Urine C ACD		ng/ml	4361.35	4249.89	534.79	3821.89	1873.18	5327.21	1159.11	2270.91	1895.37	6521.1	4206.11	4477.3	5195.22	1600.88	5912.74	2811.71	910.215	386.26	8688.36	942.962	3737.41	2297.01	3014.2	2914.64
Urine C ACD		mol	1.58809e-05	1.18673e-05	6.27203e-06	4.73845e-06	1.14028e-05	4.99821e-06	6.47337e-06	2.09261e-05	5.18676e-06	1.31108e-05	1.4329e-05	3.25061e-06	2.49521e-05	9.29818e-06	6.47218e-06	1.46035e-05	3.60918e-06	2.69647e-06	2.47465e-05	3.18607e-06	1.77417e-05	1.11606e-05	1.39719e-05	1.31849e-05
Urine C PAHA		ng/ml	0	100.93	0	177.941	0	0	0	169.893	0	165.778	164.864	259.937	167.412	0	194.064	88.1005	0	0	404.614	0	101.472	134.779	122.069	196.803
Urine C PAHA		mol	0	2.60036e-07	0	2.0355e-07	0	0	0	1.44445e-06	0	3.0752e-07	5.18203e-07	1.74123e-07	7.41873e-07	0	1.95995e-07	4.22187e-07	0	0	1.0633e-06	0	4.44437e-07	6.04206e-07	5.22069e-07	8.21411e-07
Urine D PABA Hydrolysis		ng/ml	6746.08	5540.85	2156.94	2427.52	4447.27	8429.99	743.031	2639.29	2981.57	6384.29	2379.96	7535.29		14211.5	1064.59	864.79	785.886	341.108	5323.03	918.06	4093.16	3209.97	1513.31	4785.61
Urine D PABA Hydrolysis		mol	2.76641e-05	4.1643e-05	8.97099e-06	8.50221e-06	5.09473e-05	1.66081e-05	6.50604e-06	1.90656e-05	3.19809e-05	3.68017e-05	2.06655e-05	4.94847e-06		2.17765e-05	4.97154e-06	7.00425e-06	5.56237e-06	2.36452e-06	9.32177e-06	1.80869e-06	9.25867e-06	4.68446e-06	1.01036e-05	7.33305e-06
Urine D ACD Hydrolysis		ng/ml	0	0	0	0	0	0	0	0	0	191.754	0	0		0	0	0	0	0	435.746	0	0	0	0	0
Urine D ACD Hydrolysis		mol	0	0	0	0	0	0	0	0	0	8.46011e-07	0	0		0	0	0	0	0	5.8405e-07	0	0	0	0	0
Urine D ACD		ng/ml	2173.55	2705.99	726.928	751.915	2509.92	5452.42	173.635	733.32	1103.74	2187.38	587.097	2698.31		9851.99	138.936	290.16	154.96	25.425	1353.08	410.05	1573.51	814.159	199.712	982.746
Urine D ACD		mol	6.82199e-06	1.55657e-05	2.31404e-06	2.01565e-06	2.20072e-05	8.22164e-06	1.16365e-06	4.05447e-06	9.06125e-06	9.65068e-06	3.90178e-06	1.35625e-06		1.15544e-05	4.96592e-07	1.79873e-06	8.39454e-07	1.34893e-07	1.8136e-06	6.1831e-07	2.72419e-06	9.09379e-07	1.02054e-06	1.15257e-06
Urine D PAHA		ng/ml	0	0	0	0	0	0	0	0	0	3.47782	0	0		271.685	0	0	0	0	0	0	0	0	0	0
Urine D PAHA		mol	0	0	0	0	0	0	0	0	0	1.41572e-08	0	0		2.93987e-07	0	0	0	0	0	0	0	0	0	0
Urine E PABA Hydrolysis		ng/ml	748.925	1461.63	806.47		5906.96	2802.52	235.945	1429.26	1022.48	1912.48	1941.82		3004.93	747.469	836.683	377.348	518.971	248.738	1130.09	1277.02	4093.16	178.61	1142.79	962.59
Urine E PABA Hydrolysis		mol	6.1314e-06	3.7328e-06	1.58884e-06		2.8878e-05	2.98559e-06	1.54947e-06	2.39865e-06	2.61127e-06	4.6051e-06	3.82561e-06		1.11824e-05	2.72704e-06	7.32606e-07	1.89985e-06	1.77979e-06	4.53744e-07	4.04052e-06	2.88861e-06	1.49333e-05	1.10778e-06	1.37588e-06	3.02022e-06
Urine E ACD Hydrolysis		ng/ml	0	0	0		0	0	0	0	0	67.9232	0		0	0	0	0	0	0	0	97.6855	0	0	0	0
Urine E ACD Hydrolysis		mol	0	0	0		0	0	0	0	0	1.25181e-07	0		0	0	0	0	0	0	0	1.69121e-07	0	0	0	0
Urine E ACD		ng/ml	65.1405	336.79	112.266		2327.02	848.78	0	341.59	108.939	264.138	230.176		837.399	126.438	99.3357	29.91	75.865	0	235.148	549.496	389.423	0	99.4768	97.3216
Urine E ACD		mol	4.08178e-07	6.58313e-07	1.69285e-07		8.70724e-06	6.92076e-07	0	4.38772e-07	2.1294e-07	4.868e-07	3.4708e-07		2.38511e-06	3.53063e-07	6.65721e-08	1.15258e-07	1.99134e-07	0	6.43492e-07	9.51332e-07	1.08742e-06	0	9.16666e-08	2.33713e-07
Urine E PAHA		ng/ml	0	0	0		0	0	0	0	0	0	0		0	0	0	0	0	0	0	0	0	0	0	0
Urine E PAHA		mol	0	0	0		0	0	0	0	0	0	0		0	0	0	0	0	0	0	0	0	0	0	0
Urine F PABA Hydrolysis		ng/ml	783.034	635.017	645.739	109.207	1091.38	1220.95	253.176	739.917	764.375	712.67	430.477	360.728	987.919	163.24	652.138	225.057	357.1	345.526	1047.9	778.278	554.21	89.3705	168.254	231.222
Urine F PABA Hydrolysis		mol	4.49659e-06	7.41368e-06	3.15689e-06	8.73354e-07	4.06137e-06	3.83084e-06	1.34857e-06	4.80509e-06	9.09122e-06	5.14816e-06	3.10966e-06	1.18446e-06	4.10889e-06	7.02759e-07	2.75992e-06	1.49439e-06	1.12043e-06	1.48751e-06	2.8291e-06	6.53072e-06	1.73889e-06	7.49929e-07	1.71879e-06	2.34516e-06
Urine F ACD Hydrolysis		ng/ml	0	0	0	0	0	0	0	0	0	0	0	0	0	0	0	0	0	0	84.3032	0	0	0	0	0
Urine F ACD Hydrolysis		mol	0	0	0	0	0	0	0	0	0	0	0	0	0	0	0	0	0	0	1.74201e-07	0	0	0	0	0
Urine F ACD		ng/ml	79.0249	98.1243	75.853	0	269.435	386.38	0	264.065	85.7578	93.7022	38.1941	0	220.636	0	103.675	0	0	39.05	303.285	206.051	140.458	0	0	0
Urine F ACD		mol	3.47332e-07	8.76804e-07	2.83827e-07	0	7.67414e-07	9.27874e-07	0	1.31252e-06	7.80669e-07	5.18072e-07	2.11172e-07	0	7.02356e-07	0	3.35821e-07	0	0	1.2867e-07	6.26699e-07	1.32336e-06	3.37304e-07	0	0	0
Urine F PAHA		ng/ml	0	0	0	0	0	0	0	0	0	0	0	0	0	0	0	0	0	0	0	0	0	0	0	0
Urine F PAHA		mol	0	0	0	0	0	0	0	0	0	0	0	0	0	0	0	0	0	0	0	0	0	0	0	0
Total PABA recovery in urine (with correction factor)		mol	7.55596e-05	6.80426e-05	8.72129e-06	1.76184e-05	0.000104008	2.91676e-05	2.08157e-05	7.08377e-05	4.85299e-05	6.94736e-05	5.75914e-05	9.23857e-06	6.32104e-05	3.78786e-05	1.80588e-05	3.56483e-05	1.42762e-05	8.91439e-06	6.09917e-05	8.35153e-06	5.22806e-05	3.07248e-05	4.28674e-05	3.62683e-05
Total PABA recovery in urine (with correction factor)		%	15.9718	33.6238	3.16099	6.45582	62.2288	18.1197	39.3171	20.1377	n/a	24.5217	34.526	17.1014	20.9383	27.985	7.0583	20.8713	7.51317	n/a	23.2235	8.18851	27.7452	55.7327	39.6203	55.3653
ACD recovery in urine (with correction factor)		mol	2.34584e-05	2.86936e-05	7.48344e-06	6.7541e-06	4.28847e-05	1.47505e-05	7.63702e-06	2.6356e-05	1.52416e-05	2.33288e-05	1.83969e-05	4.60686e-06	2.80396e-05	2.09684e-05	6.96802e-06	1.65175e-05	4.64776e-06	2.91731e-06	2.75202e-05	3.6187e-06	2.06897e-05	1.207e-05	1.50841e-05	1.45711e-05
ACD recovery in urine (with correction factor)		%	31.0462	42.17	85.8065	38.3356	41.2322	50.5714	36.6887	37.2061	31.4067	33.5794	31.9438	49.8656	44.3592	55.3568	38.5852	46.3347	32.556	32.7258	45.1212	43.3297	39.5744	39.2842	35.1879	40.1759
PAHA recovery in urine (with correction factor)		mol	0	2.60036e-07	0	2.0355e-07	0	0	0	1.44445e-06	0	3.21678e-07	5.18203e-07	1.74123e-07	7.41873e-07	2.93987e-07	1.95995e-07	4.22187e-07	0	0	1.0633e-06	0	4.44437e-07	6.04206e-07	5.22069e-07	8.21411e-07
PAHA recovery in urine (with correction factor)		%	0	0.382166	0	1.15533	0	0	0	2.03909	0	0.463021	0.899792	1.88474	1.17366	0.77613	1.08532	1.18431	0	0	1.74335	0	0.850099	1.96651	1.21787	2.26482
Other metabolites in urine (molPABA - molACD - molPAHA)		mol	5.21012e-05	3.9089e-05	1.23785e-06	1.06607e-05	6.11231e-05	1.44171e-05	1.31787e-05	4.30373e-05	3.32882e-05	4.58231e-05	3.86763e-05	4.45758e-06	3.44289e-05	1.66162e-05	1.08948e-05	1.87086e-05	9.62844e-06	5.99708e-06	3.24082e-05	4.73284e-06	3.11465e-05	1.80506e-05	2.72612e-05	2.08758e-05
Other metabolites in urine (molPABA - molACD - molPAHA)		%	68.9538	57.4478	14.1935	60.5091	58.7678	49.4286	63.3113	60.7548	68.5933	65.9576	67.1564	48.2497	54.4672	43.8671	60.9003	52.481	67.444	67.2742	53.1355	56.6703	59.5755	58.7493	63.5943	57.5593
Plasma 0 h ACD	mean	ng/ml	0	0	0	0	0	0	0	0	0	0	0	0	0	0	0	0	0	0	0	0	0	0	0	0
Plasma 0 h ACD	STD	ng/ml	0	0	0	0	0	0	0	0	0	0	0	0	0	0	0	0	0	0	0	0	0	0	0	0
Plasma 1 h ACD	mean	ng/ml	< LOD	56.5782	0	< LOD	57.7625	< LOD	67.4614	34.9755	37.2407	24.9778	44.0709	< LOD	38.4992	36.0501	0	0	< LOD	< LOD	49.7491	< LOD	93.1431	29.5914	120.085	< LOD
Plasma 1 h ACD	STD	ng/ml	< LOD	0.077958	0	< LOD	0.180432	< LOD	0.306378	0.310248	0.038232	0.012492	0.129915	< LOD	0.369117	0.191052	0	0	< LOD	< LOD	0.059904	< LOD	0.220176	1.83413	0.398862	< LOD
Plasma 2 h ACD	mean	ng/ml	< LOD	47.6209	0	34.4467	74.1892	< LOD	81.444	64.9403	< LOD	< LOD	28.973	< LOD	64.6648	65.4134	0	78.9137	< LOD	< LOD	107.839	< LOD	102.818	77.1643	77.9795	57.0663
Plasma 2 h ACD	STD	ng/ml	< LOD	0.544356	0	0.119304	0.25443	< LOD	0.395019	0.335646	< LOD	< LOD	0.222273	< LOD	2.56849	0.284355	0	0.283014	< LOD	< LOD	0.410616	< LOD	0.30519	0.325701	0.433728	1.07707
Plasma 3 h ACD	mean	ng/ml	< LOD	75.0756	0	30.4632	87.2479	< LOD	56.1121	50.6821	30.4537	65.467	24.8493	33.1762	32.4946	79.0262	0	0	< LOD	< LOD	28.4723	0	38.8778	< LOD	31.449	52.641
Plasma 3 h ACD	STD	ng/ml	< LOD	0.169722	0	0.136665	0.188136	< LOD	0.089415	0.131265	0.31599	0.146151	0.144405	0.110979	0.587502	0.204102	0	0	< LOD	< LOD	0.093879	0	0.704574	< LOD	0.102528	0.701136
Plasma 4 h ACD	mean	ng/ml	< LOD	31.4354	< LOD	23.9	46.4086	< LOD	49.0226	< LOD	< LOD	23.843862*	< LOD	< LOD	67.0622	71.8504	0	0	< LOD	0	< LOD	0	< LOD	36.5741	< LOD	< LOD
Plasma 4 h ACD	STD	ng/ml	< LOD	0.13455	< LOD	0.148662	0.219456	< LOD	0.192834	< LOD	< LOD	0.139248*	< LOD	< LOD	0.188298	0.122085	0	0	< LOD	0	< LOD	0	< LOD	0.397962	< LOD	< LOD
Plasma 6 h ACD	mean	ng/ml	0	0	0	0	131.072	< LOD	0	0	< LOD	< LOD	< LOD	0	< LOD	< LOD	0	0	0	0	0	0	< LOD	< LOD	< LOD	< LOD
Plasma 6 h ACD	STD	ng/ml	0	0	0	0	0.070137	< LOD	0	0	< LOD	< LOD	< LOD	0	< LOD	< LOD	0	0	0	0	0	0	< LOD	< LOD	< LOD	< LOD
Plasma 8 h ACD	mean	ng/ml	0	0	0	0	50.424	0	0	0	< LOD	< LOD	0	0	< LOD	0	0	0	0	0	0			< LOD		0
Plasma 8 h ACD	STD	ng/ml	0	0	0	0	0.206649	0	0	0	< LOD	< LOD	0	0	< LOD	0	0	0	0	0	0			< LOD		0
Plasma 24 h ACD	mean	ng/ml	0	0	0	0	0	0	0	0	0	0	0	0	0	0	0	0	0	0	0	0	0	0	0	0
Plasma 24 h ACD	STD	ng/ml	0	0	0	0	0	0	0	0	0	0	0	0	0	0	0		0	0	0	0	0	0	0	0
			LLOQ = 10 ng/ml							LLOQ = 5 ng/ml							LLOQ = 10 ng/ml			LLOQ = 5 ng/ml
			value between LOD and LOQ → extrapolated

### Sheet: PEtOH
			Black 1	Black 2	Black 3	Black 4	Black 5	Black 6	Black 7	Black 8	Black 9	Black 10	Black 11	Black 12	Black 13	Black 14	Red 1	Red 2	Red 3	Red 4	Red 5	Red 6	Red 7	Red 8	Red 9	Red 10
Nominal concentration in ink		mg/gink	5	5	5	5	5	5	5	5	5	5	5	5	5	5	5	5	5	5	5	5	5	5	5	5
Actual concentration in ink		mg/gink	4.47041	4.67349	4.91491	5.19943	5.23445	4.81542	4.83895	4.657	4.98406	4.95465	4.08	4.99728	4.40326	4.98465	4.62749	4.99731	4.97572	4.69055	4.85111	4.60402	5.06818	5.12517	5.09216	4.90316
Accuracy		%	89.4081	93.4698	98.2981	103.989	104.689	96.3084	96.7789	93.1401	99.6812	99.093	81.6	99.9457	88.0652	99.6931	92.5498	99.9462	99.5144	93.8111	97.0222	92.0803	101.364	102.503	101.843	98.0632
Urin A PAc		ng/ml	1376.1	61.8187	278.825	1259.11	37.0162	34.5784	11.9902	0	46.0485	2.73704	8136.63	215.718	683.246	758.272	111.455	33.341	272.393	1328.77	498.279	512.115	264.09	378.341	138.138	263.736
Urin A PAc		mol	7.21321e-06	7.31836e-07	3.97936e-06	3.64366e-06	3.53006e-07	1.02339e-07	1.36425e-07	0	4.25513e-07	3.29423e-08	1.5519e-05	1.63157e-06	6.83246e-07	1.49612e-06	4.85265e-07	4.57199e-07	2.06022e-06	7.20982e-06	2.13014e-06	4.00807e-06	1.96269e-06	2.51319e-06	1.43546e-06	2.30698e-06
Urin B PAc		ng/ml	17.3956	332.422	332.763	37.3465	2.94241	136.031	44.8865	154.503	12.8143	35.3593	2054.44	791.357	179.632	425.928	944.28	51.44	409.96	2139.32	0	597.42	227.58	216.909	140.592	50.6075
Urin B PAc		mol	1.54681e-07	1.8365e-06	4.44276e-06	2.84924e-08	3.23178e-08	3.84705e-07	2.98166e-07	1.33116e-06	1.22204e-07	2.44182e-07	8.78268e-06	3.17485e-06	1.79632e-07	1.93288e-06	4.98077e-06	4.26278e-07	1.96827e-06	3.1517e-06	0	6.24738e-06	3.00851e-06	2.61066e-06	1.92329e-06	6.02441e-07
Urin C PAc		ng/ml	129.36	626.85	256.406	559.958	522.904	101.309	179.485	676.873	217.828	455.844	163.018	1572.1	291.524	165.042	1176.03	792.033	189.817	98.6613	1297.58	1272.59	411.562	1483.05	846.323	258.385
Urin C PAc		mol	5.54715e-07	2.06137e-06	3.54135e-06	8.17579e-07	3.7486e-06	1.11939e-07	1.18046e-06	7.34535e-06	7.01989e-07	1.0793e-06	6.54014e-07	1.34414e-06	2.91524e-07	1.12888e-06	1.51599e-06	4.84448e-06	8.86371e-07	8.11107e-07	4.35237e-06	5.06366e-06	2.30078e-06	8.48588e-06	4.61993e-06	1.37649e-06
Urin D PAc		ng/ml	3633.95	1245.81	1415.08	153.47	759.878	575.135	65.9008	628.598	539.117	191.859	1097.89	163.738		2482.42	414.723	636.962	387.64	1440.6	1346.66	1762.5	1519.58	4959.56	663.546	3171.1
Urin D PAc		mol	1.34319e-05	8.43935e-06	5.30489e-06	4.8449e-07	7.8463e-06	1.0213e-06	5.20107e-07	4.09288e-06	5.2122e-06	9.96851e-07	8.59268e-06	9.69198e-08		3.42859e-06	1.74566e-06	4.65005e-06	2.47299e-06	9.00092e-06	2.12565e-06	3.12978e-06	3.09819e-06	6.5237e-06	3.99313e-06	4.37976e-06
Urin E PAc		ng/ml	1735.4	1682.35	1414.54		697.519	367.437	180.61	879.574	951.103	132.497	8626.16		1328.45	508.669	1510.89	854.103	50.1808	3295.61	74.535	485.929	1508.08	248.169	2644.64	654.102
Urin E PAc		mol	1.2806e-05	3.87262e-06	2.51188e-06		3.07363e-06	3.52823e-07	1.06907e-06	1.33052e-06	2.18936e-06	2.87569e-07	1.5318e-05		1.32845e-06	1.67273e-06	1.19244e-06	3.87597e-06	1.55116e-07	5.41872e-06	2.40203e-07	9.9073e-07	4.95925e-06	1.38735e-06	2.86993e-06	1.84984e-06
Urin F PAc		ng/ml	346.635	150.867	509.092	838.502	569.579	1487.03	276.046	297.248	293.239	1347.37	688.839	1488.8	1099.18	464.085	588.875	235.438	636.23	3443.15	2475.57	57.7979	1084.83	3553.56	7.77337	177.607
Urin F PAc		mol	1.79419e-06	1.58758e-06	2.24333e-06	6.04416e-06	1.91049e-06	4.20543e-06	1.32533e-06	1.73992e-06	3.14362e-06	8.77292e-06	4.48512e-06	4.40626e-06	1.09918e-06	1.80082e-06	2.24633e-06	1.40909e-06	1.7993e-06	4.48376e-06	6.02417e-06	4.37151e-07	3.06798e-06	2.68771e-05	7.15745e-08	1.62366e-06
Total PEtOH recovery in urine (with correction factor)		mol	2.12189e-05	1.35342e-05	5.48917e-06	3.7973e-06	1.61937e-05	5.22394e-06	3.68052e-06	1.32135e-05	1.07334e-05	1.0867e-05	6.76038e-06	1.04091e-06	1.87959e-06	4.86579e-06	1.47738e-06	1.39315e-05	1.44642e-06	9.56445e-06	1.06557e-05	7.78296e-07	9.16517e-06	3.88292e-05	8.30853e-06	6.446e-06
Total PEtOH recovery in urine (with correction factor)		%	27.1119	40.4268	12.026	8.41073	58.5658	19.6165	42.0215	22.7058	n/a	23.1853	30.0222	11.6469	3.76349	21.7298	3.49042	49.3036	4.60126	n/a	24.5252	4.61271	29.4008	425.748	46.4181	59.4803
